# Tumor Patterns and Cancer Risk in Carriers of *TP53* exonic Germline Variants that alter mRNA Splicing

**DOI:** 10.1101/2025.09.22.25336167

**Authors:** Deborah Schoenegger, Emilie Montellier, Sandrine Blanchet, Claire Freycon, Paola Monti, Catherine Goudie, Gaëlle Bougeard, Christian P. Kratz, Pierre Hainaut, Anna Reymer

## Abstract

Pathogenic germline variants in the *TP53* gene cause Li-Fraumeni syndrome (LFS), a highly penetrant cancer predisposition disorder. Most of these variants arise from single-nucleotide variations (SNVs) in *TP53* exons, causing missense mutations. However, some of these SNVs may also alter mRNA splicing, defining spliceogenic single nucleotide variants (SE-SNVs) of uncertain clinical significance. We reassessed previously classified *TP53* missense variants for spliceogenic effects using SpliceAI predictions, *in vitro* minigene assays, and transcriptomic data from TCGA. Genotype-phenotype correlations were evaluated using clinical data from carriers of *TP53* germline variants across multiple databases and registries. Among 58 identified SE-SNVs, 40 were missense and 18 synonymous. Experimental validation showed that most induce aberrant splicing events, frequently via cryptic splice site activation, leading to frameshift and premature stop codons. Several missense variants previously classified as having mild or low pathogenicity were found instead to have strong spliceogenic effects and were associated with early-onset cancers typical of LFS, suggesting that splicing alterations may override their protein-coding impact. The frequent SNV c.375G>A leading to the synonymous variant p.T125= shows intermediate severity, likely due to partial retention of normal splicing activity. Our study highlights the underestimated pathogenic potential of SE-SNVs affecting the *TP53* gene. These findings underscore the importance of integrating splicing predictions, functional assays, and transcript-level analyses into *TP53* variant interpretation to improve risk stratification in LFS.
