## Supplementary Tables 2 and 3 for "Tumor Patterns and Cancer Risk in Carriers of *TP53* exonic Germline Variants that alter mRNA Splicing"

### Sheet: Supplementary_Table2
Supplementary Table 2: Frequencies of missense mutations with predicted effect on splicing (SpliceAI delta scores ≥ 0.4) in different mutation databases.
ExonIntron	Codon_number	c_description	g_description_GRCh38	ProtDescription	Effect	SpliceAI_max	Class	c_DNA_pos	COSMIC_count	germline_family_count	germline_patient_count	gnomAD_Allelle_freq
4-exon	125	c.375G>T	g.7675994C>A	p.T125=	splice	0.72	silent	375	71	3	3	0
4-exon	125	c.375G>A	g.7675994C>T	p.T125=	splice	0.58	silent	375	51	14	59	1.86E-06
5-exon	187	c.559G>A	g.7675053C>T	p.G187S	missense	0.56	C	559	34	0	0	6.20E-07
6-exon	224	c.672G>T	g.7674859C>A	p.E224D	splice	0.97	D	672	27	1	3	6.20E-07
4-exon	106	c.318C>G	g.7676051G>C	p.S106R	missense	1	C	318	26	1	3	0
6-exon	224	c.672G>A	g.7674859C>T	p.E224=	splice	0.9	silent	672	23	0	0	0
4-exon	105	c.314G>T	g.7676055C>A	p.G105V	missense	0.98	A	314	22	1	1	0
9-exon	331	c.993G>T	g.7673535C>A	p.Q331H	missense	0.62	C	993	20	0	0	0
6-exon	224	c.672G>C	g.7674859C>G	p.E224D	missense	0.98	D	672	17	0	0	0
8-exon	279	c.835G>A	g.7673785C>T	p.G279R	missense	0.92	B	835	15	1	1	6.20E-07
9-exon	331	c.993G>A	g.7673535C>T	p.Q331=	silent	0.42	silent	993	13	2	8	0
9-exon	331	c.993G>C	g.7673535C>G	p.Q331H	missense	0.64	C	993	12	0	0	0
5-exon	137	c.410T>A	g.7675202A>T	p.L137Q	missense	0.7	C	410	11	0	0	0
4-exon	125	c.375G>C	g.7675994C>G	p.T125=	splice	0.87	silent	375	6	3	8	0
4-exon	120	c.359A>G	g.7676010T>C	p.K120R	missense	0.93	C	359	6	0	0	0
4-exon	119	c.356C>G	g.7676013G>C	p.A119G	missense	0.82	C	356	5	1	1	0
6-exon	204	c.611A>G	g.7674920T>C	p.E204G	missense	0.43	C	611	5	0	0	0
11-exon	375	c.1123C>A	g.7669668G>T	p.Q375K	missense	0.49	C	1123	4	0	0	0
7-exon	261	c.782G>C	g.7674181C>G	p.S261T	splice	0.64	D	782	4	0	0	0
5-exon	187	c.559G>C	g.7675053C>G	p.G187R	splice	0.4	C	559	3	1	3	0
4-exon	109	c.325T>A	g.7676044A>T	p.F109I	missense	0.64	A	325	3	0	0	0
7-exon	237	c.710T>G	g.7674253A>C	p.M237R	missense	0.58	C	710	3	0	0	0
6-exon	213	c.637C>A	g.7674894G>T	p.R213=	silent	0.47	silent	637	3	0	0	6.20E-07
8-exon	262	c.784G>A	g.7673836C>T	p.G262S	missense	0.52	B	784	2	1	2	2.36E-05
4-exon	61	c.182A>G	g.7676187T>C	p.D61G	missense	0.98	D	182	2	0	0	6.20E-07
6-exon	224	c.671A>G	g.7674860T>C	p.E224G	missense	0.73	D	671	2	0	0	0
4-exon	105	c.315C>T	g.7676054G>A	p.G105=	silent	0.73	silent	315	2	0	0	6.20E-07
5-exon	187	c.559G>T	g.7675053C>A	p.G187C	missense	0.4	C	559	2	0	0	0
8-exon	279	c.837G>T	g.7673783C>A	p.G279=	silent	0.5	silent	837	2	0	0	0
9-exon	308	c.922C>G	g.7673606G>C	p.L308V	missense	0.99	D	922	2	0	0	0
6-exon	189	c.565G>T	g.7674966C>A	p.A189S	missense	0.41	C	565	1	0	0	6.20E-07
4-exon	69	c.206C>T	g.7676163G>A	p.A69V	missense	0.61	D	206	1	0	0	4.34E-06
6-exon	224	c.671A>T	g.7674860T>A	p.E224V	missense	0.85	D	671	1	0	0	0
10-exon	356	c.1068G>T	g.7670641C>A	p.G356=	silent	0.97	silent	1068	1	0	0	0
4-exon	60	c.178C>G	g.7676191G>C	p.P60A	missense	0.5	D	178	1	0	0	0
4-exon	60	c.178C>A	g.7676191G>T	p.P60T	missense	0.67	C	178	1	0	0	0
4-exon	38	c.113A>T	g.7676256T>A	p.Q38L	missense	0.42	D	113	1	0	0	0
4-exon	121	c.362C>A	g.7676007G>T	p.S121Y	missense	0.89	D	362	1	0	0	0
7-exon	261	c.782G>T	g.7674181C>A	p.S261I	missense	0.53	D	782	1	0	0	0
5-exon	172	c.516T>A	g.7675096A>T	p.V172=	silent	0.5	silent	516	1	0	0	0
4-exon	79	c.236C>G	g.7676133G>C	p.A79G	missense	0.8	D	236	0	0	0	0
5-exon	184	c.551A>G	g.7675061T>C	p.D184G	missense	0.98	C	551	0	0	0	0
2-exon	17	c.50A>T	g.7676545T>A	p.E17V	missense	0.99	D	50	0	0	0	0
6-exon	224	c.671A>C	g.7674860T>G	p.E224A	missense	0.77	D	671	0	0	0	0
4-exon	117	c.351G>T	g.7676018C>A	p.G117=	silent	0.48	silent	351	0	0	0	6.20E-07
6-exon	199	c.597A>T	g.7674934T>A	p.G199=	silent	0.42	silent	597	0	0	0	0
8-exon	279	c.837G>C	g.7673783C>G	p.G279=	silent	0.71	silent	837	0	0	0	0
8-exon	293	c.879G>T	g.7673741C>A	p.G293=	silent	0.99	silent	879	0	0	0	0
10-exon	361	c.1082G>T	g.7670627C>A	p.G361V	missense	0.4	C	1082	0	0	0	0
2-exon	14	c.40C>G	g.7676555G>C	p.L14V	missense	0.46	D	40	0	0	0	6.20E-07
9-exon	308	c.923T>A	g.7673605A>T	p.L308Q	missense	0.96	A	923	0	0	0	0
8-exon	278	c.834T>A	g.7673786A>T	p.P278=	silent	0.92	silent	834	0	0	0	0
4-exon	60	c.180A>G	g.7676189T>C	p.P60=	silent	0.47	silent	180	0	0	0	0
2-exon	16	c.46C>A	g.7676549G>T	p.Q16K	missense	0.84	D	46	0	0	0	0
4-exon	38	c.114A>G	g.7676255T>C	p.Q38=	silent	0.61	silent	114	0	0	0	0
9-exon	313	c.938G>T	g.7673590C>A	p.S313I	missense	0.45	D	938	0	0	0	0
4-exon	123	c.368C>G	g.7676001G>C	p.T123S	missense	0.95	D	368	0	0	0	0
7-exon	225	c.675T>A	g.7674288A>T	p.V225=	silent	0.93	silent	675	0	0	0	0

### Sheet: Supplementary_Table3
Supplementary Table 3: Missense mutations predicted as spliceogenic by SpliceAI delta score (≥0.4) with corresponding functional classes A-D (Monellier et al., 2025), functional fitness scores (RFS) provided by Funk et al. (2025), reflecting transcriptional activity of variants in the DNA binding domain (Exon 5-8) and data from minigene assays with quantification of canonical and aberrant isoform…
				Funk et al. (2025)	Fortuno et al. (2025)
Variant (NM_000546.6)	Amino acid change	SpliceAI delta score	Class	rfs	canonical TP53 expression	Aberrant transcript
c.784G > A	p.G262S	0.52	B	0.27	1	–
c.835G > A	p.G279R	0.92	B	-0.42	70% ± 0.3%	Δ(E8p54) [30% ± 0.3%]
c.559G > A	p.G187S	0.56	C	1.09	–	Δ(E5q46) [88.9 ± 2.3%] uncharacterized 417-nt [11.1% ± 2.8%]
c.559G>C	p.G187R	0.4	C	1.07	–	Δ(E5q46), [100%]
c.559G>T	p.G187C	0.4	C	0.86	21.9% ± 0.2%	Δ(E5q46), [69.8 ± 0.2%]
c.410T > A	p.L137Q	0.7	C	0.95	–	Δ(E5p36) [100%]
c.551A>G	p.D184G	0.98	C	-0.62	37.8% ± 0.6%	Δ(E5q9), [62.2% ±0.6%]
c.565G>T	p.A189S	0.41	C	-0.74	na	na
c.611A>G	p.E204G	0.43	C	0.67	na	na
c.710T > G	p.M237R	0.58	C	0.89	95.2% ± 0.3%	Δ(E7p38) [4.8% ± 0.3%]
c.782G > C	p.S261T	0.64	D	0.96	16.6% ± 1.3%	Δ(E7) [5.7% ± 0.4%] ▼(I7) [77.7% ± 1.6%]
c.50A > T	p.S261I	0.53	D	0.56	11.8% ± 1.4%	Δ(E7) [30.3% ± 0.5%] ▼(I7) [57.9% ± 0.9%]
c.672G > C	p.E224D	0.98	D	0.72	–	▼(E6q5) [93.9% ± 0.4%] Δ(E6) [6.1% ± 0.4%]
c.672G >T	p.E224D	0.97	D	0.73	–	▼(E6q5) [95.7% ± 1.7%] Δ(E6) [4.3% ± 1.7%]
c.671A > C	p.E224A	0.77	D	0.91	–	▼(E6q5) [87.6% ± 0.2%] Δ(E6) [7.1% ± 0.1%]
c.671A > T	p.E224V	0.85	D	0.72	5.9% ± 0.1%	▼(E6q5) [81.2% ± 0.3%] Δ(E6) [12.9% ± 0.4%]
c.671A > G	p.E224G	0.73	D	-0.03	52.0% ± 1.0%	▼(E6q5) [23.4% ± 0.8%] Δ(E6) [24.6% ± 0.2%]
